# Survival analysis in breast cancer using proteomic data from four independent datasets

**DOI:** 10.1101/2020.12.03.20242065

**Authors:** Ágnes Ősz, András Lánczky, Balázs Győrffy

**Author notes:** **CORRESPONDENCE** Balázs Győrffy MD PhD, Semmelweis University Dept. of Bioinformatics, Tűzoltó u. 7-9, H-1094, Budapest, Hungary.

## Abstract

Breast cancer clinical treatment selection is based on the immunohistochemical determination of four proteins: ESR1, PGR, HER2, and MKI67. Our aim was to correlate immunohistochemical results to proteome-level technologies in measuring the expression of these markers. We also aimed to integrate available proteome-level breast cancer datasets to identify and validate new prognostic biomarker candidates.

We identified protein studies involving breast cancer patient cohorts with published survival and proteomic information. Immunohistochemistry and proteomic technologies were compared using the Mann-Whitney test. Receiver operating characteristics (ROC) curves were generated to validate discriminative power. Cox regression and Kaplan-Meier survival analysiss were calculated to assess prognostic power. The false discovery rate was computed to correct for multiple hypothesis testing.

The complete database contains protein expression data and survival information from four independent cohorts for 1,229 breast cancer patients. In all four studies combined, a total of 7,342 unique proteins were identified, and 1,417 of these were identified in at least three datasets. ESR1, PGR, HER2 protein expression levels determined by RPPA or LC-MS/MS methods showed a significant correlation with the levels determined by immunohistochemistry (p<0.0001). PGR and ESR1 levels showed a moderate correlation (correlation coefficient=0.17, p=0.0399). A panel of candidate proteins, including apoptosis-related proteins (BCL2,), adhesion markers (CDH1, CLDN3, CLDN7) and basal markers (cytokeratins), were validated as prognostic biomarkers. We expanded our established web tool to validate survival-associated biomarkers to include the proteomic datasets analyzed in this study (https://kmplot.com/analysis/).

Large proteomic studies now provide sufficient data enabling the validation and ranking of new protein biomarkers.
