## Supplemental Table 2 for "Survival analysis in breast cancer using proteomic data from four independent datasets"

### Sheet: Supplemental Table 2
								Validation of survival outcome in this study (OS)												Validation of survival outcome in this study (RFS)
								TCGA-RPPA				Liu 2014				Tang 2018				TCGA-RPPA				Liu 2014				DeMarchi 2015
Protein marker	Gene name	Uniprot ID	Diagnostic panel	Function	FDA-approved for breast cancer	Personilzed treatment option in case of high expression	Reference	n	HR	95% CI	p-value	n	HR	95% CI	p-value	n	HR	95% CI	p-value	n	HR	95% CI	p-value	n	HR	95% CI	p-value	n	HR	95% CI	p-value
Estrogen receptor	ESR1	P03372	OncotypeDX	predictive and prognostic marker	yes	endocrine therapy	1, 3, 4-8	733	0.82	0.55-1.21	0.31	-	-	-	-	65	1.53	0.72-3.26	0.27	623	0.64	0.36-1.14	0.13	-	-	-	-	112	0.3	0.19-0.49	1.9e−07
	ESR1_pS118							871	1.37	0.91-2.04	0.13									748	0.62	0.33-1.16	0.13
Progesteron receptor	PGR	P06401	OncotypeDX	predictive and prognostic marker	yes	endocrine therapy	1, 3, 4-8	873	1.27	0.85-1.89	0.24	-	-	-	-	65	2.23	1.01-4.94	0.042	750	0.42	0.26-0.69	0.00039	-	-	-	-	112	0.61	0.41-0.92	0.018
Proliferation marker, Ki-67	MKI67	P46013	OncotypeDX	predictive and prognostic marker			3, 4, 8	-	-	-	-	110	1.48	0.74-2.97	0.26	65	1.62	0.74-3.51	0.22	-	-	-	-	110	1.6	0.87-2.96	0.13	-	-	-	-
Human epidermal growth factor receptor 2	HER2	P04626	OncotypeDX	predictive and prognostic marker	yes	anti-HER2 therapy	2-8	836	1.32	0.9-1.95	0.16	-	-	-	-	65	1.37	0.64-2.92	0.41	719	1.19	0.73-1.96	0.48	-	-	-	-	112	0.75	0.51-1.11	0.15
	HER2_pY1248							871	1.63	1.13-2.36	0.0079									748	0.68	0.39-1.21	0.19
Androgen receptor	AR	P10275		prognostic marker			12, 16	870	1.37	0.88-2.14	0.16	-	-	-	-	65	0.29	0.1-0.83	0.014	749	0.72	0.42-1.24	0.24	-	-	-	-	-	-	-	-
Epidermal growth factor receptor	EGFR	P00533		prognostic marker			10	873	0.73	0.49-1.08	0.12	-	-	-	-	65	1.88	0.91-3.87	0.084	750	1.47	0.80-2.70	0.22	-	-	-	-	-	-	-	-
	EGFR_pY1068							870	1.43	0.99-2.06	0.055									750	0.74	0.45-1.23	0.25
	EGFR_pY1173							873	1.23	0.84-1.81	0.29									750	1.69	0.88-3.24	0.11
Apoptosis Regulator, BCL2	BCL2	P10415	OncotypeDX	predictive and prognostic marker			3, 4, 6	869	0.56	0.39-0.81	0.0017	-	-	-	-	-	-	-	-	746	0.51	0.31-0.84	0.0071	-	-	-	-	112	0.4	0.27-0.61	9.5e−06
Basal markers, Cytokeratin-8	KRT8	P05787		prognostic marker			10	-	-	-	-	125	1.86	0.99-3.49	0.051	65	2.16	1.03-4.55	0.038	-	-	-	-	123	1.75	0.99-3.09	0.052	-	-	-	-
Basal markers, Cytokeratin-18	KRT18	P05783		prognostic marker			10	-	-	-	-	126	0.35	0.14-0.88	0.02	65	2.35	1.11-5.00	0.022	-	-	-	-	124	0.39	0.17-0.86	0.016	-	-	-	-
Basal markers, Cytokeratin-5	KRT5	P13647		prognostic marker			13	-	-	-	-	126	0.54	0.29-1.01	0.05	65	0.41	0.19-0.85	0.014	-	-	-	-	124	0.49	0.28-0.85	0.01	-	-	-	-
Basal markers, Cytokeratin-6A	KRT6A	P02538		prognostic marker			13	-	-	-	-	121	0.63	0.3-1.33	0.22	65	2.17	1.02-4.61	0.039	-	-	-	-	119	0.54	0.27-1.09	0.081	-	-	-	-
Basal markers, Cytokeratin-6B	KRT6B	P04259		prognostic marker			13	-	-	-	-	115	0.46	0.23-0.9	0.019	65	1.89	0.91-3.9	0.081	-	-	-	-	113	0.43	0.23-0.77	0.004	-	-	-	-
Basal markers, Cytokeratin-17	KRT17	Q04695		prognostic marker			10	-	-	-	-	126	0.49	0.26-0.92	0.022	65	1.59	0.61-4.16	0.34	-	-	-	-	124	0.51	0.29-0.88	0.014	-	-	-	-
Stem cell marker, CD44 antigen	CD44	P16070		diagnostic marker			10	-	-	-	-	126	1.67	0.8-3.52	0.17	65	0.79	0.39-1.63	0.53	-	-	-	-	124	1.8	0.91-3.54	0.085	109	0.77	0.5-1.17	0.2191
Stem cell marker, Retinal dehydrogenase 1	ALDH1A1	P00352		prognostic marker			10	-	-	-	-	-	-	-	-	65	0.58	0.28-1.2	0.14	-	-	-	-	-	-	-	-	-	-	-	-
Adhesion marker, E-Cadherin	CDH1	P12830		prognostic marker			11	668	1.76	1.07-2.89	0.024	125	0.21	0.08-0.6	0.0013	65	0.58	0.28-1.2	0.14	578	1.83	0.93-3.58	0.075	123	0.35	0.16-0.78	0.0074	112	0.61	0.39-0.95	0.026
Adhesion marker, P-Cadherin	CDH3	P22223		prognostic marker			10, 42	873	0.68	0.47-1.01	0.054	-	-	-	-	-	-	-	-	750	0.76	0.45-1.31	0.32	-	-	-	-	-	-	-	-
Adhesion markers, Claudin-3	CLDN3	O15551		prognostic marker			10	-	-	-	-	119	0.48	0.26-0.91	0.021	-	-	-	-	-	-	-	-	117	0.7	0.38-1.26	0.23	112	0.68	0.43-1.08	0.099
Adhesion markers, Claudin-4	CLDN4	O14493		prognostic marker			10	-	-	-	-	-	-	-	-	-	-	-	-	-	-	-	-	-	-	-	-	112	0.67	0.43-1.06	0.082
Adhesion markers, Claudin-7	CLDN7	O95471		prognostic marker			10	831	1.4	0.94-2.08	0.1	-	-	-	-	-	-	-	-	715	1.67	1-2.79	0.048	-	-	-	-	112	0.72	0.49-1.06	0.098
Invasion and metastasis marker, Plasminogen activator inhibitor 1	SERPINE1	P05121		predictive and prognostic marker			4	873	0.73	0.46-1.15	0.17	-	-	-	-	-	-	-	-	750	1.75	0.93-3.27	0.078	-	-	-	-	-	-	-	-
Apoptotic marker, Tumorsupressor p53	TP53	P04637	Mammostrat	prognostic marker			4, 9, 35, 42	846	0.76	0.51-1.11	0.15	-	-	-	-	-	-	-	-	727	1.84	1.12-3.02	0.014	-	-	-	-	-	-	-	-
Transcription factor, Y-box-binding protein 1	YBX1	P67809		prognostic marker			36, 42	872	0.73	0.5-1.07	0.11	-	-	-	-	65	2.07	0.99-4.31	0.047	749	0.8	0.47-1.35	0.4	-	-	-	-	112	0.82	0.55-1.21	0.31
	YBX1_pS102							873	1.48	1.0-2.17	0.046	-	-	-	-	-	-	-	-	750	0.79	0.48-1.32	0.37	-	-	-	-	-	-	-	-
Proliferation marker, G2/mitotic-specific cyclin-B1	CCNB1	P14635	OncotypeDX	predictive and prognostic marker			3, 4, 6	873	1.53	0.94-2.49	0.0845					65	0.68	0.32-1.45	0.3128	750	0.79	0.43-1.45	0.4429
Growth factor receptor-bound protein 2	GRB2	P62993	OncotypeDX	predictive and prognostic marker			3, 4, 6					126	0.5	0.22-1.14	0.0933	65	1.85	0.88-3.88	0.0972					124	0.55	0.27-1.15	0.1072	112	0.67	0.44-1.03	0.0674
Glutathione S-transferase Mu 1	GSTM1	P09488	OncotypeDX	predictive and prognostic marker			3, 4, 6									65	2.98	1.03-8.65	0.0344
Invasion marker, Stromelysin-3	MMP11	P24347	OncotypeDX	predictive and prognostic marker			3, 4, 6									65	2.09	1.0-4.35	0.044
Bcl-2-associated athanogene 1	BAG1	Q99933	OncotypeDX	predictive and prognostic marker			3, 4, 6, 41									65	1.69	0.78- 3.65	0.1775									112	0.58	0.39-0.86	0.0061
Carcinoembryonic antigen-related cell adhesion molecule 5	CEACAM5	P06731	Mammostrat	prognostic marker			4, 9																					112	0.66	0.43-1.00	0.0487
N-myc downstream-regulated gene 1 protein	NDRG1	Q92597	Mammostrat	prognostic marker			4, 9					126	0.66	0.34-1.28	0.2156	65	2.24	1.07-4.72	0.0288					124	0.58	0.33-1.03	0.0594	112	0.56	0.37-0.87	0.0084
	NDRG1_pT346							873	0.76	0.52-1.1	0.1399									750	1.34	0.74-2.42	0.3342
Large neutral amino acids transporter small subunit 1	SLC7A5	Q01650	Mammostrat	prognostic marker			4, 9																					112	1.5	1.01 -2.22	0.0455
Programmed cell death 1 ligand 1	PD-L1	Q9NZQ7		prognostic marker			7	873	0.75	0.52-1.07	0.112									750	0.71	0.43-1.18	0.1826
Catenin beta-1	CTNNB1	P35222		prognostic marker			11, 38	873	1.38	0.84-2.29	0.2031	126	0.27	0.12-0.59	0.0004	65	1.73	0.74-4.07	0.2009	750	0.73	0.71-1.3	0.2823	124	0.36	0.19-0.7	0.0016	112	0.56	0.36-0.85	0.0061
Apolipoprotein D	APOD	P05090		prognostic marker			12					126	0.56	0.29-1.08	0.0805	65	0.35	0.12-1.0	0.0411					124	0.64	0.35-1.15	0.1325	112	0.59	0.38-0.91	0.0161
Poly [ADP-ribose] polymerase 1	PARP1	P09874		prognostic marker			14	873	1.55	0.77-3.09	0.2134	126	0.79	0.93-3.48	0.0794	65	2.44	1.18-5.05	0.0131	750	0.46	0.17-1.3	0.1341	124	1.49	0.83-2.66	0.176	112	0.65	0.44-0.97	0.0349
Scavenger receptor cysteine-rich type 1 protein M130	CD163	Q86VB7		prognostic marker			15					126	0.74	0.35-1.53	0.4121	65	2.43	1.17-5.06	0.0138					124	0.65	0.32-1.33	0.2329
Matrix metalloproteinase-9	MMP9	P14780		prognostic marker			15									65	1.71	0.81-3.6	0.1508
Solute carrier family 3 member 2	SLC3A2	P08195		prognostic marker			17					126	0.57	0.3-1.08	0.0819	65	1.69	0.82-3.46	0.1477					124	0.65	0.36-1.15	0.1347	112	1.33	0.84-2.1	0.2194
Fascin	FSCN1	Q16658		prognostic marker			18					126	0.52	0.28-0.98	0.0396	65	2.52	1.2-5.26	0.0111					124	0.62	0.35-1.1	0.1005	112	1.37	0.87-2.16	0.1661
FACT complex subunit SSRP1	SSRP1	Q08945		prognostic marker			19					126	1.52	0.82-2.83	0.1828	65	0.55	0.25-1.19	0.1242					124	1.46	0.84-2.55	0.176	112	0.71	0.47-1.06	0.0893
Anillin	ANLN	Q9NQW6		prognostic marker			20, 27									65	1.33	0.62-2.86	0.4586
Human epidermal growth factor receptor 4	HER4	Q15303		prognostic marker			21									65	2.05	0.94-4.49	0.067
Gamma-synuclein	SNCG	O76070		prognostic marker			22									65	0.6	0.18-1.29	0.187									112	0.73	0.5-1.09	0.1211
Arpin	ARPIN	Q7Z6K5		prognostic marker			23									65	1.64	0.76-3.54	0.2035
Histone deacetylase 6	HDAC6	Q9UBN7		prognostic marker			24									65	1.92	0.91-4.04	0.081
Asporin	ASPN	Q9BXN1		prognostic marker			25									65	2.29	1.06-4.94	0.0294									112	0.7	0.46-1.06	0.0883
Carcinoembryonic antigen-related cell adhesion molecule 6	CEACAM6	P40199		prognostic marker			26									65	0.51	0.23-1.11	0.084									112	0.56	0.38-0.84	0.0044
Ras-related protein Rab-27B	RAB27B	O00194		prognostic marker			28																					112	0.59	0.37-0.92	0.0183
RNA-binding protein 3	RBM3	P98179		prognostic marker			29					126	0.42	0.18-1.01	0.045	65	2.03	0.97-4.26	0.056					124	0.4	0.19-0.86	0.0158	112	0.78	0.51-1.18	0.2466
Hepatocyte nuclear factor 3-alpha	FOXA1	P55317		prognostic marker			30									65	0.71	0.3-1.67	0.4279
Mediator of DNA damage checkpoint protein 1	MDC1	Q14676		prognostic marker			31					126	1.5	0.8-2.81	0.1998	65	1.45	0.7-3.0	0.314					124	1.43	0.81-2.53	0.2128	112	1.48	0.99-2.21	0.0524
Steroid receptor RNA activator 1	SRA1	Q9HD15		prognostic marker			32									65	1.94	0.94.4.14	0.0825
Glioma-associated oncogene	GLI1	P08151		prognostic marker			33									65	0.43	0.18-1	0.0427
START domain-containing protein 10	STARD10	Q9Y365		prognostic marker			34									65	0.58	0.26-1.3	0.1815									112	0.7	0.47-1.05	0.0813
DNA topoisomerase 2-alpha	TOP2A	P11388		prognostic marker			37					126	1.44	0.73-2.83	0.2888	65	1.81	0.88-3.72	0.0996					124	1.3	0.74-2.26	0.3593	112	1.71	1.07-2.74	0.0249
GATA-binding factor 3	GATA3	P23771		prognostic marker			39	873	1.27	0.89-1.82	0.1927									750	0.61	0.37-1.01	0.0544					112	0.49	0.32-0.74	0.0007
G1/S-specific cyclin-E1	CCNE1	P24864		prognostic marker			40	873	0.66	0.42-1.03	0.0651					65	0.68	0.31-1.49	0.3325	750	1.49	0.9-2.47	0.1226
References:
1	Allison, K.H., et al., Estrogen and Progesterone Receptor Testing in Breast Cancer: ASCO/CAP Guideline Update. J Clin Oncol, 2020: p. JCO1902309.
2	Wolff, A.C., et al., Human Epidermal Growth Factor Receptor 2 Testing in Breast Cancer: American Society of Clinical Oncology/College of American Pathologists Clinical Practice Guideline Focused Update. J Clin Oncol, 2018. 36(20): p. 2105-2122.
3	Andre, F., N. Ismaila, and V. Stearns, Use of Biomarkers to Guide Decisions on Adjuvant Systemic Therapy for Women With Early-Stage Invasive Breast Cancer: ASCO Clinical Practice Guideline Update Summary. J Oncol Pract, 2019. 15(9): p. 495-497.
4	Duffy, M.J., et al., Clinical use of biomarkers in breast cancer: Updated guidelines from the European Group on Tumor Markers (EGTM). Eur J Cancer, 2017. 75: p. 284-298.
5	Fuzery, A.K., et al., Translation of proteomic biomarkers into FDA approved cancer diagnostics: issues and challenges. Clin Proteomics, 2013. 10(1): p. 13.
6	Febbo, P.G., et al., NCCN Task Force report: Evaluating the clinical utility of tumor markers in oncology. J Natl Compr Canc Netw, 2011. 9 Suppl 5: p. S1-32; quiz S33.
7	NCCN. NCCN clinical practice guidelines in oncology: breastcancer Ver.3.2020; 2020 [accessed 2020 March 4]. https://www.nccn.org/professionals/physician_gls/pdf/breast.pdf.
8	Tailoring therapies—improving the management of early breast cancer: St Gallen International Expert Consensus on the Primary Therapy of Early Breast Cancer 2015
9	Bartlett, J.M., et al., Mammostrat as a tool to stratify breast cancer patients at risk of recurrence during endocrine therapy. Breast Cancer Res, 2010. 12(4): p. R47.
10	Mueller, C., et al., Protein biomarkers for subtyping breast cancer and implications for future research. Expert Rev Proteomics, 2018. 15(2): p. 131-152.
11	Borcherding, N., et al., Re-Evaluating E-Cadherin and beta-Catenin: A Pan-Cancer Proteomic Approach with an Emphasis on Breast Cancer. Am J Pathol, 2018. 188(8): p. 1910-1920.
12	Jankovic-Karasoulos, T., et al., Elevated levels of tumor apolipoprotein-D independently predict poor outcome in breast cancer patients. Histopathology, 2020.
13	Martin-Castillo, B., et al., Cytokeratin 5/6 fingerprinting in HER2-positive tumors identifies a poor prognosis and trastuzumab-resistant basal-HER2 subtype of breast cancer. Oncotarget, 2015. 6(9): p. 7104-22.
14	Siraj, AK., et al., Overexpression of PARP is an independent prognostic marker for poor survival in Middle Eastern breast cancer and its inhibition can be enhanced with embelin co-treatment. Oncotarget, 2018. 9(99): p. 37319-37332.
15	Pelekanou, V., et al., CD68, CD163, and matrix metalloproteinase 9 (MMP-9) co-localization in breast tumor microenvironment predicts survival differently in ER-positive and -negative cancers. Breast Cancer Res, 2018. 20(1): p. 154.
16	Davis, M., et al., AR negative triple negative or "quadruple negative" breast cancers in African American women have an enriched basal and immune signature. PLoS One, 2018. 13(6): p. e0196909.
17	El Ansari, R., et al., The multifunctional solute carrier 3A2 (SLC3A2) confers a poor prognosis in the highly proliferative breast cancer subtypes. Br J Cancer, 2018. 118(8): p. 1115-1122.
18	Lee, H.J., et al., Fascin expression is inversely correlated with breast cancer metastasis suppressor 1 and predicts a worse survival outcome in node-negative breast cancer patients. J Cancer, 2017. 8(16): p. 3122-3129.
19	Attwood, K., et al., Prognostic value of histone chaperone FACT subunits expression in breast cancer. Breast Cancer (Dove Med Press), 2017. 9: p. 301-311.
20	Magnusson, K., et al., ANLN is a prognostic biomarker independent of Ki-67 and essential for cell cycle progression in primary breast cancer. BMC Cancer, 2016. 16(1): p. 904.
21	Wang, J., et al., Human epidermal growth factor receptor 4 (HER4) is a favorable prognostic marker of breast cancer: a systematic review and meta-analysis. Oncotarget, 2016. 7(47): p. 76693-76703.
22	Min, L., et al., Overexpression of synuclein-gamma predicts lack of benefit from radiotherapy for breast cancer patients. BMC Cancer, 2016. 16: p. 717.
23	Liu, X., et al., Aberrant expression of Arpin in human breast cancer and its clinical significance. J Cell Mol Med, 2016. 20(3): p. 450-8.
24	Park, Y., et al., Potential Prognostic Value of Histone Deacetylase 6 and Acetylated Heat-Shock Protein 90 in Early-Stage Breast Cancer. J Breast Cancer, 2015. 18(3): p. 249-55.
25	Maris, P., et al., Asporin Is a Fibroblast-Derived TGF-beta1 Inhibitor and a Tumor Suppressor Associated with Good Prognosis in Breast Cancer. PLoS Med, 2015. 12(9): p. e1001871.
26	Tsang, J.Y., et al., Expression and clinical significance of carcinoembryonic antigen-related cell adhesion molecule 6 in breast cancers. Breast Cancer Res Treat, 2013. 142(2): p. 311-22.
27	PC, O.L., et al., Systematic antibody generation and validation via tissue microarray technology leading to identification of a novel protein prognostic panel in breast cancer. BMC Cancer, 2013. 13: p. 175.
28	Zhang, J.X., et al., Overexpression of the secretory small GTPase Rab27B in human breast cancer correlates closely with lymph node metastasis and predicts poor prognosis. J Transl Med, 2012. 10: p. 242.
29	Jonsson, L., et al., Low RBM3 protein expression correlates with tumour progression and poor prognosis in malignant melanoma: an analysis of 215 cases from the Malmo Diet and Cancer Study. J Transl Med, 2011. 9: p. 114.
30	Mehta, R.J., et al., FOXA1 is an independent prognostic marker for ER-positive breast cancer. Breast Cancer Res Treat, 2012. 131(3): p. 881-90.
31	Patel, A.N., et al., Mediator of DNA damage checkpoint protein 1 (MDC1) expression as a prognostic marker for nodal recurrence in early-stage breast cancer patients treated with breast-conserving surgery and radiation therapy. Breast Cancer Res Treat, 2011. 126(3): p. 601-7.
32	Yan, Y., et al., Steroid Receptor RNA Activator Protein (SRAP): a potential new prognostic marker for estrogen receptor-positive/node-negative/younger breast cancer patients. Breast Cancer Res, 2009. 11(5): p. R67.
33	ten Haaf, A., et al., Expression of the glioma-associated oncogene homolog (GLI) 1 in human breast cancer is associated with unfavourable overall survival. BMC Cancer, 2009. 9: p. 298.
34	Murphy, N.C., et al., Loss of STARD10 expression identifies a group of poor prognosis breast cancers independent of HER2/Neu and triple negative status. Int J Cancer, 2010. 126(6): p. 1445-53.
35	Rossner, P., Jr., et al., Mutations in p53, p53 protein overexpression and breast cancer survival. J Cell Mol Med, 2009. 13(9B): p. 3847-57.
36	Habibi, G., et al., Redefining prognostic factors for breast cancer: YB-1 is a stronger predictor of relapse and disease-specific survival than estrogen receptor or HER-2 across all tumor subtypes. Breast Cancer Res, 2008. 10(5): p. R86.
37	Arriola, E., et al., Topoisomerase II alpha amplification may predict benefit from adjuvant anthracyclines in HER2 positive early breast cancer. Breast Cancer Res Treat, 2007. 106(2): p. 181-9.
38	Dolled-Filhart, M., et al., Quantitative in situ analysis of beta-catenin expression in breast cancer shows decreased expression is associated with poor outcome. Cancer Res, 2006. 66(10): p. 5487-94.
39	Mehra, R., et al., Identification of GATA3 as a breast cancer prognostic marker by global gene expression meta-analysis. Cancer Res, 2005. 65(24): p. 11259-64.
40	Chappuis, P.O., et al., Cyclin E expression in breast cancer: predicting germline BRCA1 mutations, prognosis and response to treatment. Ann Oncol, 2005. 16(5): p. 735-42.
41	Turner, B.C., et al., BAG-1: a novel biomarker predicting long-term survival in early-stage breast cancer. J Clin Oncol, 2001. 19(4): p. 992-1000
42	Turashvili, G., et al., P-cadherin expression as a prognostic biomarker in a 3992 case tissue microarray series of breast cancer. Mod Pathol, 2011. 24(1): p. 64-81.
